# Viral transcript and tumor immune microenvironment-based transcriptomic profiling of HPV-associated head and neck squamous cell carcinoma identifies subtypes associated with prognosis

**DOI:** 10.1101/2024.09.16.24313563

**Authors:** Anastasia Nikitina, Daria Kiriy, Andrey Tyshevich, Dmitry Tychinin, Zoia Antysheva, Anastasia Sobol, Vladimir Kushnarev, Nara Shin, Jessica H. Brown, James Lewis, Krystle A. Lang Kuhs, Robert Ferris, Lori Wirth, Nikita Kotlov, Daniel L. Faden

## Abstract

Human papillomavirus (HPV)-associated head and neck squamous cell carcinoma (HPV-positive HNSCC) has distinct biological characteristics from HPV-negative HNSCC. Using an AI-based analytical platform on meta cohorts, we profiled expression patterns of viral transcripts and HPV viral genome integration, and classified the tumor microenvironment (TME). Unsupervised clustering analysis revealed 5 distinct and novel TME subtypes across patients (immune-enriched, highly immune and B-cell enriched, fibrotic, immune-desert, and immune-enriched luminal). These TME subtypes were highly correlated with patient prognosis. In order to understand specific factors associated with prognosis, we used unsupervised clustering of a HPV-positive HNSCC cohort from The Cancer Genome Atlas (TCGA) (n = 53) based on HPV transcript expression, and identified 4 HPV-related subtypes (E2/E5, E6/E7, E1/E4 and L1/L2). Utilizing both viral transcript and TME subtypes, we found that the E2/E5 HPV subtype was associated with an immune-enriched TME and had a higher overall survival compared to other subtypes. The E2/E5 subtype was also enriched for samples without HPV-genome integration, suggesting that episomal HPV status and E2/E5 expression pattern may be associated with an inflamed microenvironment and improved prognosis. In contrast, E6/E7 subtype samples were associated with the fibrotic and immune-desert TME subtypes, with lower values of T-cell and B-cell gene expression signatures and lower overall survival. Both E1/E4 and L1/L2 subtypes were associated with the immune-enriched luminal subtype. Our results suggest that HPV- transcript expression patterns may drive modulation of the TME and thereby impact prognosis.
