## Supplemental Table 1 for "Viral transcript and tumor immune microenvironment-based transcriptomic profiling of HPV-associated head and neck squamous cell carcinoma identifies subtypes associated with prognosis"

### Sheet: Sup. Table 1
Supplementary Table 1. List of features selected
STMN1',
SPARCL1',
PCNA',
TOP2A',
EMP1',
GPX3',
MCM3',
KRT18',
BST2',
KRT19',
SMC4',
MCM5',
RPA2',
MTHFD2',
EPCAM',
RRM2',
DCN',
CKS1B',
MCM6',
NASP',
SFRP1',
BIRC5',
MCM2',
SLC16A1',
USP1',
H2AFV',
KIAA0101',
DHFR',
FOXM1',
TYMS',
PLOD2',
LYN',
TOPBP1',
ACTL6A',
TNFSF10',
HLTF',
RNASEH2A',
TIMELESS',
RFC5',
CDK1',
LMNB1',
EZH2',
TMPO',
PTTG1',
SKP2',
PI3',
BUB1B',
DLGAP5',
ZWINT',
TRIP13',
ME1',
AURKA',
CDC45',
RAD51AP1',
CDKN2C',
NDC80',
CKS2',
SMC2',
DBF4',
PPP1R3C',
KIF11',
CDC7',
CXCL10',
MMP12',
NEK2',
FEN1',
MLF1',
TTK',
MELK',
CCNE2',
STIL',
IL1R2',
CCL20',
RYR1',
LY75',
SYNGR3',
CYP3A5',
KLK7',
KLK13',
PSIP1',
KLK8',
IL18',
KNTC1',
AIM2',
SYCP2',
NUP155',
PLAGL1',
CDKN2A',
CENPF',
CCND1',
HMGB2',
UCP2',
CRYAB',
ID4',
HIST1H1C',
KIF2C',
AURKB',
NDN',
CXCL12',
CDKN3',
TPX2',
RPL39L',
MCM7',
IGFBP5',
MKI67',
TMEM194A',
FANCI',
KRT4',
OIP5',
NUP210',
DKK3',
CLDN8',
CCNB1',
CXCL14',
PRC1',
NUSAP1',
ZSCAN18',
GMNN',
KIF4A',
CEP55',
DTL',
NCAPG',
KIF20A',
UPF3B',
ATAD2',
RMI1',
PDGFD',
KIF15',
RSRC1',
CENPN',
SLC35G2',
ECT2',
ZBED2',
E2F8',
RASIP1',
HELLS',
NUP62CL',
IQCG',
GINS2',
DONSON',
MCM4',
KIF18B',
RACGAP1',
NEFH'
